# Regional genetic correlations highlight relationships between neurodegenerative diseases and the immune system

**DOI:** 10.1101/2022.12.07.22283179

**Authors:** Frida Lona-Durazo, Regina H. Reynolds, Sonja W. Scholz, Mina Ryten, Sarah A. Gagliano Taliun

## Abstract

Neurodegenerative diseases, including Alzheimer’s disease (AD), Parkinson’s disease (PD), Lewy body dementia (LBD) and amyotrophic lateral sclerosis (ALS), are devastating complex diseases that result in a physical and psychological burden to patients and their families. There have been significant efforts to understand the genetic basis of neurodegenerative diseases resulting in the identification of disease risk-associated variants involved in several molecular mechanisms, including those that influence immune-related pathways. Regional genetic correlations, in contrast to genome-wide correlations, between pairs of immune and neurodegenerative traits have not been comprehensively explored, but such a regional assessment could shed light on additional immune-mediated risk-associated loci. Here, we systematically assessed the potential role of the immune system in five neurodegenerative diseases, by estimating regional genetic correlations between neurodegenerative diseases and immune-cell-derived single-cell expression quantitative trait loci (sc-eQTLs), using the recently developed method of Local Analysis of [co]Variant Association (LAVA). We used the most recently published genome-wide association studies (GWASes) for five neurodegenerative diseases and publicly available sc-eQTLs derived from 982 individuals from the OneK1K Consortium, capturing aspects of the innate and adaptive immune systems. Additionally, we tested GWASes from well-established immune-mediated diseases, Crohn’s disease (CD) and ulcerative colitis (UC), the immune-mediated neurodegenerative disease, multiple sclerosis (MS) and a well-powered GWAS with strong signal in the HLA region, schizophrenia (SCZ), as positive controls. Finally, we also performed regional genetic correlations between diseases and protein levels. We observed significant (FDR < 0.01) regional genetic correlations between sc-eQTLs and neurodegenerative diseases across 151 unique genes, spanning both the innate and adaptive immune systems, across most diseases tested (except for frontotemporal dementia (FTD) and LBD). Colocalization analyses on followed-up regional correlations highlighted immune-related candidate causal risk genes associated with neurodegenerative diseases. We also observed significant regional correlations with protein levels across 156 unique proteins, across all diseases tested, except for FTD. The outcomes of this study will improve our understanding of the immune component of neurodegeneration, which can be potentially used to repurpose existing immunotherapies used in clinical care for other immune-mediated diseases, to slow the progression of neurodegenerative diseases.
