## Supplementary File 1 for "Regional genetic correlations highlight relationships between neurodegenerative diseases and the immune system"

### Sheet: Supplementary_File_1
Diseases with Significant Gene Ontology Biological Processes
Crohn's disease (CD)			Lewy body dementia(LBD)			Multiple scerlosis (MS)			Ulcerative colitis (UC)
Gene set	N genes overlapped	adj p-value	Gene set	N genes overlapped	adj p-value	Gene set	N genes overlapped	adj p-value	Gene set	N genes overlapped	adj p-value
GO_ADAPTIVE_IMMUNE_RESPONSE	11	3.87222e-05	GO_PROTEIN_LIPID_COMPLEX_ASSEMBLY	3	0.0151957	GO_REGULATION_OF_IMMUNE_EFFECTOR_PROCESS	9	0.00139349	GO_REGULATION_OF_IMMUNE_SYSTEM_PROCESS	20	5.91035e-09
GO_ADAPTIVE_IMMUNE_RESPONSE_BASED_ON_SOMATIC_RECOMBINATION_OF_IMMUNE_RECEPTORS_BUILT_FROM_IMMUNOGLOBULIN_SUPERFAMILY_DOMAINS	9	8.64419e-05	GO_PROTEIN_LIPID_COMPLEX_SUBUNIT_ORGANIZATION	3	0.0240751	GO_POSITIVE_REGULATION_OF_IMMUNE_SYSTEM_PROCESS	12	0.0033017	GO_NEGATIVE_REGULATION_OF_INTERLEUKIN_10_PRODUCTION	6	4.79703e-08
GO_REGULATION_OF_T_HELPER_1_TYPE_IMMUNE_RESPONSE	5	8.92489e-05	GO_TRIGLYCERIDE_RICH_LIPOPROTEIN_PARTICLE_CLEARANCE	2	0.0488552	GO_IMMUNE_EFFECTOR_PROCESS	12	0.00468725	GO_REGULATION_OF_IMMUNE_RESPONSE	16	4.68218e-07
GO_T_HELPER_1_TYPE_IMMUNE_RESPONSE	5	0.000659044	GO_REGULATION_OF_CHOLESTEROL_ESTERIFICATION	2	0.0488552	GO_REGULATION_OF_IMMUNE_SYSTEM_PROCESS	13	0.00468725	GO_POSITIVE_REGULATION_OF_IMMUNE_SYSTEM_PROCESS	16	8.88441e-07
GO_POSITIVE_REGULATION_OF_T_HELPER_1_TYPE_IMMUNE_RESPONSE	4	0.00137922	GO_POSITIVE_REGULATION_OF_CHOLESTEROL_ESTERIFICATION	2	0.0488552	GO_POSITIVE_REGULATION_OF_NATURAL_KILLER_CELL_MEDIATED_IMMUNITY	4	0.00468725	GO_INTERLEUKIN_10_PRODUCTION	6	9.28394e-06
GO_REGULATION_OF_IMMUNE_RESPONSE	12	0.00341228	GO_VERY_LOW_DENSITY_LIPOPROTEIN_PARTICLE_CLEARANCE	2	0.0488552	GO_REGULATION_OF_CELL_KILLING	5	0.00468725	GO_RESPONSE_TO_OXYGEN_CONTAINING_COMPOUND	15	7.39616e-05
GO_REGULATION_OF_IMMUNE_SYSTEM_PROCESS	14	0.00341228	GO_NEGATIVE_REGULATION_OF_AMYLOID_PRECURSOR_PROTEIN_CATABOLIC_PROCESS	2	0.0488552	GO_REGULATION_OF_IMMUNE_RESPONSE	11	0.00468725	GO_POSITIVE_REGULATION_OF_IMMUNE_RESPONSE	12	0.000136824
GO_POSITIVE_REGULATION_OF_T_CELL_MEDIATED_IMMUNITY	4	0.00341228				GO_SUSCEPTIBILITY_TO_NATURAL_KILLER_CELL_MEDIATED_CYTOTOXICITY	3	0.00699697	GO_CELL_ACTIVATION	15	0.000136824
GO_LYMPHOCYTE_MEDIATED_IMMUNITY	7	0.00341228				GO_LEUKOCYTE_MEDIATED_CYTOTOXICITY	5	0.00699697	GO_IMMUNE_RESPONSE_REGULATING_CELL_SURFACE_RECEPTOR_SIGNALING_PATHWAY	9	0.000136824
GO_INTERLEUKIN_23_MEDIATED_SIGNALING_PATHWAY	3	0.00341228				GO_POSITIVE_REGULATION_OF_DEFENSE_RESPONSE	8	0.0080922	GO_T_CELL_MEDIATED_CYTOTOXICITY	5	0.000180525
GO_T_HELPER_1_CELL_CYTOKINE_PRODUCTION	3	0.00341228				GO_REGULATION_OF_NATURAL_KILLER_CELL_MEDIATED_IMMUNITY	4	0.00887262	GO_REGULATION_OF_CELL_KILLING	6	0.000183737
GO_T_CELL_MEDIATED_IMMUNITY	5	0.00441901				GO_LYMPHOCYTE_MEDIATED_IMMUNITY	6	0.0155985	GO_IMMUNE_RESPONSE_REGULATING_SIGNALING_PATHWAY	10	0.000183737
GO_POSITIVE_REGULATION_OF_LYMPHOCYTE_MEDIATED_IMMUNITY	5	0.00461936				GO_POSITIVE_REGULATION_OF_IMMUNE_RESPONSE	9	0.0155985	GO_LYMPHOCYTE_ACTIVATION	11	0.000183737
GO_REGULATION_OF_IMMUNE_EFFECTOR_PROCESS	8	0.00461936				GO_POSITIVE_REGULATION_OF_CELL_KILLING	4	0.0155985	GO_PHAGOCYTOSIS	8	0.000200538
GO_RESPONSE_TO_CYTOKINE	12	0.00748806				GO_REGULATION_OF_LYMPHOCYTE_MEDIATED_IMMUNITY	5	0.0156723	GO_ACTIVATED_T_CELL_PROLIFERATION	5	0.000210123
GO_INTERFERON_GAMMA_PRODUCTION	5	0.00748806				GO_NATURAL_KILLER_CELL_MEDIATED_IMMUNITY	4	0.0166994	GO_POSITIVE_REGULATION_OF_T_CELL_PROLIFERATION	6	0.000247182
GO_T_HELPER_17_CELL_LINEAGE_COMMITMENT	3	0.00748806				GO_DEFENSE_RESPONSE	12	0.0230705	GO_LEUKOCYTE_MEDIATED_CYTOTOXICITY	6	0.000314011
GO_POSITIVE_REGULATION_OF_LEUKOCYTE_MEDIATED_IMMUNITY	5	0.00962273				GO_CELL_KILLING	5	0.0268736	GO_CYTOKINE_PRODUCTION	11	0.000412372
GO_REGULATION_OF_T_CELL_MEDIATED_IMMUNITY	4	0.0101806				GO_REGULATION_OF_LEUKOCYTE_MEDIATED_IMMUNITY	5	0.0376836	GO_REGULATION_OF_T_CELL_MEDIATED_CYTOTOXICITY	4	0.000606213
GO_CD4_POSITIVE_ALPHA_BETA_T_CELL_LINEAGE_COMMITMENT	3	0.0115844				GO_INNATE_IMMUNE_RESPONSE	9	0.0381414	GO_IMMUNE_EFFECTOR_PROCESS	13	0.000606213
GO_T_CELL_DIFFERENTIATION_INVOLVED_IN_IMMUNE_RESPONSE	4	0.0116993				GO_POSITIVE_REGULATION_OF_LYMPHOCYTE_MEDIATED_IMMUNITY	4	0.0381414	GO_POSITIVE_REGULATION_OF_CYTOKINE_PRODUCTION	9	0.000658709
GO_CYTOKINE_MEDIATED_SIGNALING_PATHWAY	10	0.0131071				GO_POSITIVE_REGULATION_OF_IMMUNE_EFFECTOR_PROCESS	5	0.04275	GO_T_CELL_ACTIVATION	9	0.000676026
GO_POSITIVE_REGULATION_OF_IMMUNE_SYSTEM_PROCESS	11	0.0131085							GO_FC_RECEPTOR_MEDIATED_STIMULATORY_SIGNALING_PATHWAY	5	0.000782831
GO_POSITIVE_REGULATION_OF_INTERFERON_GAMMA_PRODUCTION	4	0.0150358							GO_REGULATION_OF_LYMPHOCYTE_MEDIATED_IMMUNITY	6	0.00109681
GO_ALPHA_BETA_T_CELL_LINEAGE_COMMITMENT	3	0.0150358							GO_CD4_POSITIVE_ALPHA_BETA_T_CELL_ACTIVATION	5	0.00127509
GO_REGULATION_OF_ADAPTIVE_IMMUNE_RESPONSE	5	0.0150358							GO_POSITIVE_REGULATION_OF_LEUKOCYTE_PROLIFERATION	6	0.00130968
GO_DEFENSE_RESPONSE	13	0.0150358							GO_REGULATION_OF_LEUKOCYTE_PROLIFERATION	7	0.00130968
GO_REGULATION_OF_LYMPHOCYTE_MEDIATED_IMMUNITY	5	0.0152898							GO_INTERLEUKIN_23_MEDIATED_SIGNALING_PATHWAY	3	0.00134054
GO_CD4_POSITIVE_OR_CD8_POSITIVE_ALPHA_BETA_T_CELL_LINEAGE_COMMITMENT	3	0.0152898							GO_FC_RECEPTOR_SIGNALING_PATHWAY	6	0.00147804
GO_T_HELPER_17_TYPE_IMMUNE_RESPONSE	3	0.0152898							GO_ADAPTIVE_IMMUNE_RESPONSE_BASED_ON_SOMATIC_RECOMBINATION_OF_IMMUNE_RECEPTORS_BUILT_FROM_IMMUNOGLOBULIN_SUPERFAMILY_DOMAINS	7	0.00158302
GO_CD4_POSITIVE_ALPHA_BETA_T_CELL_CYTOKINE_PRODUCTION	3	0.0152898							GO_T_CELL_MEDIATED_IMMUNITY	5	0.00171058
GO_T_CELL_LINEAGE_COMMITMENT	3	0.0213105							GO_ACTIVATION_OF_IMMUNE_RESPONSE	9	0.0019098
GO_REGULATION_OF_DEFENSE_RESPONSE_TO_VIRUS_BY_HOST	3	0.0213105							GO_CELL_KILLING	6	0.0019098
GO_POSITIVE_REGULATION_OF_IMMUNE_RESPONSE	9	0.0224595							GO_RESPONSE_TO_BIOTIC_STIMULUS	11	0.00209452
GO_CD4_POSITIVE_ALPHA_BETA_T_CELL_ACTIVATION	4	0.0228748							GO_REGULATION_OF_DEFENSE_RESPONSE	10	0.00218059
GO_REGULATION_OF_RESPONSE_TO_EXTERNAL_STIMULUS	9	0.024843							GO_NEGATIVE_REGULATION_OF_INFLAMMATORY_RESPONSE_TO_ANTIGENIC_STIMULUS	3	0.00247997
GO_POSITIVE_REGULATION_OF_ADAPTIVE_IMMUNE_RESPONSE	4	0.024843							GO_ADAPTIVE_IMMUNE_RESPONSE	8	0.00247997
GO_NATURAL_KILLER_CELL_ACTIVATION	4	0.024843							GO_REGULATION_OF_LEUKOCYTE_MEDIATED_IMMUNITY	6	0.00266493
GO_T_CELL_CYTOKINE_PRODUCTION	3	0.0255097							GO_POSITIVE_REGULATION_OF_CELL_ADHESION	8	0.00267861
GO_ALPHA_BETA_T_CELL_DIFFERENTIATION	4	0.0255584							GO_NEGATIVE_REGULATION_OF_DEFENSE_RESPONSE	6	0.00267861
GO_POSITIVE_T_CELL_SELECTION	3	0.028444							GO_T_CELL_PROLIFERATION	6	0.00292022
GO_REGULATION_OF_T_HELPER_17_CELL_LINEAGE_COMMITMENT	2	0.0297778							GO_T_HELPER_17_CELL_LINEAGE_COMMITMENT	3	0.00303088
GO_POSITIVE_REGULATION_OF_T_HELPER_17_CELL_DIFFERENTIATION	2	0.0297778							GO_LEUKOCYTE_PROLIFERATION	7	0.00383633
GO_NEGATIVE_REGULATION_OF_CARBOHYDRATE_METABOLIC_PROCESS	3	0.03081							GO_REGULATION_OF_CD4_POSITIVE_ALPHA_BETA_T_CELL_ACTIVATION	4	0.00383633
GO_REGULATION_OF_LEUKOCYTE_MEDIATED_IMMUNITY	5	0.0314228							GO_LEUKOCYTE_MEDIATED_IMMUNITY	10	0.00383633
GO_T_CELL_ACTIVATION_INVOLVED_IN_IMMUNE_RESPONSE	4	0.034667							GO_REGULATION_OF_T_CELL_MEDIATED_IMMUNITY	4	0.00420502
GO_POSITIVE_REGULATION_OF_IMMUNE_EFFECTOR_PROCESS	5	0.039383							GO_ALPHA_BETA_T_CELL_ACTIVATION	5	0.00451364
GO_POSITIVE_REGULATION_OF_MEMORY_T_CELL_DIFFERENTIATION	2	0.0417034							GO_REGULATION_OF_T_CELL_ACTIVATION	7	0.00451364
GO_POSITIVE_REGULATION_OF_NK_T_CELL_ACTIVATION	2	0.0417034							GO_RESPONSE_TO_MOLECULE_OF_BACTERIAL_ORIGIN	7	0.00458849
GO_REGULATION_OF_MAMMARY_GLAND_EPITHELIAL_CELL_PROLIFERATION	2	0.0417034							GO_CD4_POSITIVE_ALPHA_BETA_T_CELL_LINEAGE_COMMITMENT	3	0.00463378
GO_REGULATION_OF_T_HELPER_1_CELL_CYTOKINE_PRODUCTION	2	0.0417034							GO_POSITIVE_REGULATION_OF_MULTICELLULAR_ORGANISMAL_PROCESS	13	0.00476305
									GO_NEGATIVE_REGULATION_OF_RESPONSE_TO_EXTERNAL_STIMULUS	7	0.00500315
									GO_POSITIVE_REGULATION_OF_LEUKOCYTE_CELL_CELL_ADHESION	6	0.00555748
									GO_REGULATION_OF_INFLAMMATORY_RESPONSE_TO_ANTIGENIC_STIMULUS	3	0.00555748
									GO_LEUKOCYTE_CELL_CELL_ADHESION	7	0.00584869
									GO_NEGATIVE_REGULATION_OF_CYTOKINE_PRODUCTION	6	0.00606543
									GO_REGULATION_OF_CELL_ADHESION	9	0.00656148
									GO_ALPHA_BETA_T_CELL_LINEAGE_COMMITMENT	3	0.00656148
									GO_REGULATION_OF_ADAPTIVE_IMMUNE_RESPONSE	5	0.00663567
									GO_DEFENSE_RESPONSE	13	0.00676611
									GO_POSITIVE_REGULATION_OF_CYTOKINE_BIOSYNTHETIC_PROCESS	4	0.00681773
									GO_INNATE_IMMUNE_RESPONSE	10	0.00681773
									GO_LYMPHOCYTE_MEDIATED_IMMUNITY	6	0.00695568
									GO_CELL_ACTIVATION_INVOLVED_IN_IMMUNE_RESPONSE	9	0.00695568
									GO_CD4_POSITIVE_OR_CD8_POSITIVE_ALPHA_BETA_T_CELL_LINEAGE_COMMITMENT	3	0.00718157
									GO_T_HELPER_17_TYPE_IMMUNE_RESPONSE	3	0.00718157
									GO_INFLAMMATORY_RESPONSE	9	0.00776223
									GO_LYMPHOCYTE_ACTIVATION_INVOLVED_IN_IMMUNE_RESPONSE	5	0.00777397
									GO_RESPONSE_TO_LIPID	9	0.00822469
									GO_POSITIVE_REGULATION_OF_CELL_CELL_ADHESION	6	0.00878661
									GO_NEGATIVE_REGULATION_OF_IMMUNE_SYSTEM_PROCESS	7	0.00900016
									GO_REGULATION_OF_INNATE_IMMUNE_RESPONSE	7	0.00915182
									GO_REGULATION_OF_CELL_CELL_ADHESION	7	0.00937662
									GO_T_CELL_LINEAGE_COMMITMENT	3	0.00937662
									GO_REGULATION_OF_DEFENSE_RESPONSE_TO_VIRUS_BY_HOST	3	0.00937662
									GO_POSITIVE_REGULATION_OF_ACTIVATED_T_CELL_PROLIFERATION	3	0.0110637
									GO_REGULATION_OF_ALPHA_BETA_T_CELL_ACTIVATION	4	0.011301
									GO_REGULATION_OF_RESPONSE_TO_EXTERNAL_STIMULUS	9	0.0117682
									GO_POSITIVE_REGULATION_OF_LYMPHOCYTE_ACTIVATION	6	0.0123161
									GO_REGULATION_OF_LYMPHOCYTE_ACTIVATION	7	0.0135463
									GO_POSITIVE_T_CELL_SELECTION	3	0.0143976
									GO_REGULATION_OF_T_HELPER_17_CELL_LINEAGE_COMMITMENT	2	0.015427
									GO_POSITIVE_REGULATION_OF_T_HELPER_17_CELL_DIFFERENTIATION	2	0.015427
									GO_RESPONSE_TO_BACTERIUM	8	0.0167637
									GO_POSITIVE_REGULATION_OF_INTERLEUKIN_12_PRODUCTION	3	0.0184
									GO_T_CELL_ACTIVATION_INVOLVED_IN_IMMUNE_RESPONSE	4	0.0185428
									GO_POSITIVE_REGULATION_OF_CELL_POPULATION_PROLIFERATION	9	0.0198799
									GO_CELLULAR_RESPONSE_TO_OXYGEN_CONTAINING_COMPOUND	9	0.0211362
									GO_POSITIVE_REGULATION_OF_MEMORY_T_CELL_DIFFERENTIATION	2	0.0233722
									GO_REGULATION_OF_MAMMARY_GLAND_EPITHELIAL_CELL_PROLIFERATION	2	0.0233722
									GO_POSITIVE_REGULATION_OF_NK_T_CELL_ACTIVATION	2	0.0233722
									GO_REGULATION_OF_RESPONSE_TO_BIOTIC_STIMULUS	4	0.0241766
									GO_INFLAMMATORY_RESPONSE_TO_ANTIGENIC_STIMULUS	3	0.0248447
									GO_INTERFERON_GAMMA_PRODUCTION	4	0.0250989
									GO_CYTOKINE_SECRETION	5	0.0250989
									GO_REGULATION_OF_CELL_POPULATION_PROLIFERATION	11	0.0288141
									GO_T_CELL_SELECTION	3	0.0297672
									GO_REGULATION_OF_DEFENSE_RESPONSE_TO_VIRUS	3	0.0297672
									GO_CYTOKINE_METABOLIC_PROCESS	4	0.0302814
									GO_POSITIVE_REGULATION_OF_CELL_ACTIVATION	6	0.0302814
									GO_POSITIVE_REGULATION_OF_NATURAL_KILLER_CELL_PROLIFERATION	2	0.0302814
									GO_POSITIVE_REGULATION_OF_CELL_FATE_COMMITMENT	2	0.0302814
									GO_POSITIVE_REGULATION_OF_ACTIVATION_OF_JANUS_KINASE_ACTIVITY	2	0.0302814
									GO_POSITIVE_REGULATION_OF_T_HELPER_17_TYPE_IMMUNE_RESPONSE	2	0.0302814
									GO_REGULATION_OF_NK_T_CELL_ACTIVATION	2	0.0302814
									GO_POSITIVE_REGULATION_OF_DEVELOPMENTAL_PROCESS	10	0.035151
									GO_POSITIVE_REGULATION_OF_CYTOKINE_SECRETION	4	0.0353274
									GO_NEGATIVE_REGULATION_OF_INFLAMMATORY_RESPONSE	4	0.036953
									GO_REGULATION_OF_HEMOPOIESIS	6	0.0379175
									GO_IMMUNE_SYSTEM_DEVELOPMENT	8	0.0379175
									GO_B_CELL_RECEPTOR_SIGNALING_PATHWAY	3	0.0379175
									GO_METENCEPHALON_DEVELOPMENT	3	0.0379175
									GO_NEGATIVE_REGULATION_OF_ACTIVATED_T_CELL_PROLIFERATION	2	0.0379175
									GO_NK_T_CELL_ACTIVATION	2	0.0379175
									GO_REGULATION_OF_ACTIVATION_OF_JANUS_KINASE_ACTIVITY	2	0.0379175
									GO_NATURAL_KILLER_CELL_PROLIFERATION	2	0.0379175
									GO_IMMUNOLOGICAL_MEMORY_FORMATION_PROCESS	2	0.0379175
									GO_REGULATION_OF_NATURAL_KILLER_CELL_MEDIATED_IMMUNITY	3	0.0411682
									GO_REGULATION_OF_CELL_ACTIVATION	7	0.0427094
									GO_REGULATION_OF_IMMUNE_EFFECTOR_PROCESS	6	0.0434954
									GO_INTERLEUKIN_12_PRODUCTION	3	0.0440024
									GO_CELLULAR_RESPONSE_TO_PEPTIDE	5	0.0453476
									GO_TUMOR_NECROSIS_FACTOR_SUPERFAMILY_CYTOKINE_PRODUCTION	4	0.0453476
									GO_POSITIVE_REGULATION_OF_INTERLEUKIN_6_BIOSYNTHETIC_PROCESS	2	0.0453476
									GO_POSITIVE_REGULATION_OF_DEFENSE_RESPONSE_TO_VIRUS_BY_HOST	2	0.0453476
									GO_IMMUNOLOGICAL_MEMORY_PROCESS	2	0.0453476
									GO_RESPONSE_TO_UV_B	2	0.0453476
									GO_MATURE_B_CELL_DIFFERENTIATION_INVOLVED_IN_IMMUNE_RESPONSE	2	0.0453476
									GO_REGULATION_OF_T_HELPER_17_TYPE_IMMUNE_RESPONSE	2	0.0453476
									GO_REGULATION_OF_DENDRITIC_CELL_DIFFERENTIATION	2	0.0453476
									GO_INTERLEUKIN_6_PRODUCTION	4	0.0457361
									GO_NEGATIVE_REGULATION_OF_IMMUNE_RESPONSE	4	0.0476021
									GO_T_CELL_DIFFERENTIATION_INVOLVED_IN_IMMUNE_RESPONSE	3	0.0476755
									GO_CELL_CELL_ADHESION	8	0.0482083
